# Pan-UK Biobank GWAS improves discovery, analysis of genetic architecture, and resolution into ancestry-enriched effects

**DOI:** 10.1101/2024.03.13.24303864

**Authors:** Konrad J. Karczewski, Rahul Gupta, Masahiro Kanai, Wenhan Lu, Kristin Tsuo, Ying Wang, Raymond K. Walters, Patrick Turley, Shawneequa Callier, Nirav N. Shah, Nikolas Baya, Duncan S. Palmer, Jacqueline I. Goldstein, Gopal Sarma, Matthew Solomonson, Nathan Cheng, Sam Bryant, Claire Churchhouse, Caroline M. Cusick, Timothy Poterba, John Compitello, Daniel King, Wei Zhou, Cotton Seed, Hilary K. Finucane, Mark J. Daly, Benjamin M. Neale, Elizabeth G. Atkinson, Alicia R. Martin

## Abstract

Large biobanks, such as the UK Biobank (UKB), enable massive phenome by genome-wide association studies that elucidate genetic etiology of complex traits. However, individuals from diverse genetic ancestry groups are often excluded from association analyses due to concerns about population structure introducing false positive associations. Here, we generate mixed model associations and meta-analyses across genetic ancestry groups, inclusive of a larger fraction of the UKB than previous efforts, to produce freely-available summary statistics for 7,266 traits. We build a quality control and analysis framework informed by genetic architecture. Overall, we identify 14,676 significant loci (p < 5 x 10^-8^) in the meta-analysis that were not found in the EUR genetic ancestry group alone, including novel associations for example between *CAMK2D* and triglycerides. We also highlight associations from ancestry-enriched variation, including a known pleiotropic missense variant in *G6PD* associated with several biomarker traits. We release these results publicly alongside FAQs that describe caveats for interpretation of results, enhancing available resources for interpretation of risk variants across diverse populations.
