## Supplementary Dataset 7 for "Pan-UK Biobank GWAS improves discovery, analysis of genetic architecture, and resolution into ancestry-enriched effects"

### Sheet: block1_chr16
Variant Info					LA proportion	Allele Frequencies				Negative Log10 p-values (AFR)		Effect sizes and SE (AFR)				Effect sizes and SE (EUR)					Negative Log10 p-values (EUR)		Other columns
CHR	POS	ID	REF	ALT	tractor_LAprop_AFR	tractor_AF_AFR	tractor_AF_EUR	saige_AF_AFR	saige_AF_EUR	tractor_neglog10_30060_pval_AFR	saige_neglog10_30060_pval_AFR	tractor_beta_AFR	tractor_se_AFR	saige_beta_AFR	saige_se_AFR	tractor_beta_EUR	tractor_se_EUR	saige_beta_EUR	saige_se_EUR	tractor_LAprop_EUR	tractor_neglog10_30060_pval_EUR	saige_neglog10_30060_pval_EUR	tractor_LApval_AFR	tractor_LAeff_AFR	tractor_tval_AFR	tractor_tval_EUR	saige_low_confidence_AFR	saige_low_confidence_EUR
16	296748	16_296748_GTGTTT_G	GTGTTT	G				0.1276	0.0001577		72.82			-0.547	0.03015			0.1537	0.1153			0.7383					FALSE	FALSE
16	299923	16_299923_A_G	A	G	0.931065	0.148078	0.001161	0.1424	6.724e-05	68.3449	67.28	-0.465255	0.0261	-0.4927	0.02827	-0.297902	0.9672	0.05889	0.1599	0.068935	0.120281	0.1472	0.000562322	-0.131829	-17.7993	-0.308	FALSE	FALSE
16	310005	16_310005_G_A	G	A	0.931065	0.148336	0.002323	0.1431	0.0001003	67.5859	65.94	-0.461672	0.0261	-0.4884	0.02832	0.544118	0.6843	0.19	0.1503	0.068935	0.369992	0.6856	0.000711134	-0.129382	-17.6958	0.7951	FALSE	FALSE
16	310354	16_310354_C_T	C	T	0.931065	0.163729	0.003484	0.1596	9.652e-05	58.6257	56.91	-0.413296	0.0252	-0.4352	0.0272	-0.059876	0.5621	0.08149	0.1519	0.068935	0.0384983	0.2279	0.00071824	-0.130091	-16.4311	-0.1065	FALSE	FALSE
16	311107	16_311107_G_A	G	A	0.931065	0.147648	0.002323	0.1428	9.546e-05	67.5336	65.63	-0.462962	0.0262	-0.4887	0.0284	0.54354	0.6844	0.1671	0.1538	0.068935	0.369482	0.557	0.00066545	-0.13007	-17.6887	0.7942	FALSE	FALSE
16	314780	16_314780_G_T	G	T	0.931065	0.14739	0.002323	0.1427	8.934e-05	66.6766	65.5	-0.45997	0.0262	-0.4919	0.02862	0.543697	0.6846	0.1183	0.1597	0.068935	0.36946	0.3383	0.000667806	-0.130082	-17.5712	0.7942	FALSE	FALSE
													0.994803
													-0.404272

### Sheet: block2_chr11
Variant Info					LA proportion	Allele Frequencies				Negative Log10 p-values (AFR)		Effect sizes and SE (AFR)				Effect sizes and SE (EUR)					Negative Log10 p-values (EUR)		Other columns
CHR	POS	ID	REF	ALT	tractor_LAprop_AFR	tractor_AF_AFR	tractor_AF_EUR	saige_AF_AFR	saige_AF_EUR	tractor_neglog10_30060_pval_AFR	saige_neglog10_30060_pval_AFR	tractor_beta_AFR	tractor_se_AFR	saige_beta_AFR	saige_se_AFR	tractor_beta_EUR	tractor_se_EUR	saige_beta_EUR	saige_se_EUR	tractor_LAprop_EUR	tractor_neglog10_30060_pval_EUR	saige_neglog10_30060_pval_EUR	tractor_LApval_AFR	tractor_LAeff_AFR	tractor_tval_AFR	tractor_tval_EUR	saige_low_confidence_AFR	saige_low_confidence_EUR
11	5253708	11_5253708_G_A	G	A				0.02715	5.078e-05		12.24			0.4634	0.0643			0.1707	0.1925			0.4258					FALSE	FALSE
11	5250830	11_5250830_C_T	C	T				0.0276	1.867e-05		12.06			0.4583	0.06411			0.1835	0.3111			0.2555					FALSE	TRUE
11	5251930	11_5251930_C_G	C	G				0.02744	1.808e-05		12.05			0.4594	0.06429			0.1557	0.3122			0.209					FALSE	TRUE
11	5251147	11_5251147_A_G	A	G				0.02785	1.842e-05		11.72			0.4495	0.06382			0.1454	0.3122			0.1929					FALSE	TRUE
11	5273540	11_5273540_C_T	C	T				0.02944			9.58			0.3866	0.06118												FALSE
11	5248330	11_5248330_T_C	T	C				0.00191			8.639			-1.36	0.2276												FALSE
11	5215042	11_5215042_C_T	C	T				0.2454	0.1122		8.443			0.1362	0.02308			-0.002036	0.003694			0.2355					FALSE	FALSE
11	5183633	11_5183633_T_G	T	G				0.001483			8.275			-1.499	0.2567												TRUE
11	5270070	11_5270070_A_G	A	G				0.0278			8.26			0.3645	0.0625												FALSE
11	5220842	11_5220842_T_C	T	C	0.92458	0.187652	0.001062	0.1708	0.0002369	7.02366	8.21	0.131462	0.0246	0.1484	0.02553	-0.167675	0.9981	0.07546	0.07488	0.07542	0.062187	0.5036	0.641675	0.017884	5.3433	-0.168	FALSE	FALSE
11	5218640	11_5218640_T_G	T	G	0.92458	0.187478	0.001062	0.1712	0.0002371	6.92785	8.199	0.13051	0.0246	0.1481	0.02551	-0.167789	0.9981	0.07697	0.07488	0.07542	0.0622294	0.5172	0.639014	0.018028	5.303	-0.1681	FALSE	FALSE
11	5220431	11_5220431_C_A	C	A	0.92458	0.187652	0.001062	0.1709	0.0002375	7.02366	8.192	0.131462	0.0246	0.1482	0.02553	-0.167675	0.9981	0.07547	0.07488	0.07542	0.062187	0.5037	0.641675	0.017884	5.3433	-0.168	FALSE	FALSE
11	5319457	11_5319457_A_G	A	G				0.02339			8.176			0.3789	0.06534												FALSE
11	5216073	11_5216073_G_C	G	C				0.1708	0.0002907		8.172			0.1499	0.02585			0.06447	0.07347			0.42					FALSE	FALSE
11	5227558	11_5227558_A_G	A	G	0.92458	0.186353	0.001062	0.1694	0.0002735	6.64323	8.12	0.127855	0.0247	0.1482	0.02566	-0.165382	0.9982	0.08426	0.07188	0.07542	0.0612725	0.6178	0.623842	0.018847	5.1815	-0.1657	FALSE	FALSE
11	5215326	11_5215326_G_A	G	A	0.924099	0.197626	0.00211	0.1816	0.0004034	6.60337	8.105	0.124363	0.0241	0.1471	0.02548	0.64347	0.7023	0.07595	0.06463	0.075901	0.444229	0.62	0.636375	0.018171	5.1643	0.9163	FALSE	FALSE

### Sheet: block3_chr11
Variant Info					LA proportion	Allele Frequencies				Negative Log10 p-values (AFR)		Effect sizes and SE (AFR)				Effect sizes and SE (EUR)					Negative Log10 p-values (EUR)		Other columns
CHR	POS	ID	REF	ALT	tractor_LAprop_AFR	tractor_AF_AFR	tractor_AF_EUR	saige_AF_AFR	saige_AF_EUR	tractor_neglog10_30060_pval_AFR	saige_neglog10_30060_pval_AFR	tractor_beta_AFR	tractor_se_AFR	saige_beta_AFR	saige_se_AFR	tractor_beta_EUR	tractor_se_EUR	saige_beta_EUR	saige_se_EUR	tractor_LAprop_EUR	tractor_neglog10_30060_pval_EUR	saige_neglog10_30060_pval_EUR	tractor_LApval_AFR	tractor_LAeff_AFR	tractor_tval_AFR	tractor_tval_EUR	saige_low_confidence_AFR	saige_low_confidence_EUR
11	102849520	11_102849520_T_G	T	G	0.931946	0.017526	0	0.01873	0.0002295	7.40461	6.156	0.388655	0.0707	0.3687	0.07431			-0.01477	0.07961	0.068054		0.06913	0.178887	0.057771	5.5008		FALSE	FALSE
11	102846764	11_102846764_A_G	A	G	0.931946	0.01744	0	0.01864	0.0002619	7.03431	5.867	0.379705	0.071	0.3611	0.07474			-0.04043	0.07606	0.068054		0.2255	0.178445	0.05784	5.3478		FALSE	FALSE
11	102855473	11_102855473_C_T	C	T	0.931946	0.017612	0	0.01883	0.0002711	6.63623	6.258	0.364283	0.0703	0.3747	0.07482			-0.0162	0.07527	0.068054		0.08116	0.175915	0.058187	5.1785		FALSE	FALSE
11	102849005	11_102849005_A_G	A	G	0.931946	0.017096	0	0.01858	0.0002743	6.60692	5.062	0.370456	0.0717	0.3328	0.07482			-0.06115	0.07587	0.068054		0.3765	0.179319	0.057737	5.1659		FALSE	FALSE
11	102859783	11_102859783_C_T	C	T	0.931946	0.016667	0	0.02	0.0002342	6.5833	5.311	0.373428	0.0724	0.3364	0.07361			0.003158	0.08132	0.068054		0.01367	0.174935	0.058319	5.1556		FALSE	FALSE

### Sheet: block4_chr8
Variant Info					LA proportion	Allele Frequencies				Negative Log10 p-values (AFR)		Effect sizes and SE (AFR)				Effect sizes and SE (EUR)					Negative Log10 p-values (EUR)		Other columns
CHR	POS	ID	REF	ALT	tractor_LAprop_AFR	tractor_AF_AFR	tractor_AF_EUR	saige_AF_AFR	saige_AF_EUR	tractor_neglog10_30060_pval_AFR	saige_neglog10_30060_pval_AFR	tractor_beta_AFR	tractor_se_AFR	saige_beta_AFR	saige_se_AFR	tractor_beta_EUR	tractor_se_EUR	saige_beta_EUR	saige_se_EUR	tractor_LAprop_EUR	tractor_neglog10_30060_pval_EUR	saige_neglog10_30060_pval_EUR	tractor_LApval_AFR	tractor_LAeff_AFR	tractor_tval_AFR	tractor_tval_EUR	saige_low_confidence_AFR	saige_low_confidence_EUR
8	86296774	8_86296774_A_G	A	G	0.92562	0.10224	0.020452	0.103	0.01749	7.01646	5.322	0.165157	0.0309	0.1477	0.03229	0.113399	0.2432	0.01052	0.008794	0.07438	0.193146	0.6355	0.64781	-0.019979	5.3403	0.4663	FALSE	FALSE
8	86296725	8_86296725_T_C	T	C	0.92562	0.101981	0.020452	0.1029	0.0175	6.80658	5.34	0.162765	0.031	0.1481	0.0323	0.113749	0.2432	0.0105	0.008794	0.07438	0.193823	0.6337	0.654015	-0.019603	5.2516	0.4677	FALSE	FALSE
8	86279697	8_86279697_G_T	G	T	0.92562	0.101029	0	0.09757	0.0001334	5.77812	4.563	0.149744	0.0312	0.1376	0.03282			0.163	0.1041	0.07438		0.9298	0.647435	-0.019943	4.795		FALSE	FALSE
8	86296726	8_86296726_G_A	G	A	0.92562	0.108728	0.020452	0.103	0.0174	5.72541	5.309	0.144146	0.0302	0.1475	0.03229	0.112032	0.2433	0.009927	0.008838	0.07438	0.190315	0.5828	0.683107	-0.017861	4.7705	0.4605	FALSE	FALSE
8	86253182	8_86253182_G_A	G	A	0.92562	0.113658	0	0.1049	0.0001534	5.64034	4.851	0.140633	0.0297	0.1358	0.03127			0.1682	0.09699	0.07438		1.081	0.646032	-0.020032	4.7308		FALSE	FALSE
