## Supplementary Dataset 1 for "Pan-UK Biobank GWAS improves discovery, analysis of genetic architecture, and resolution into ancestry-enriched effects"

Ancestry	Country of Birth (non-UK)	Count
EUR	Germany	2113
EUR	USA	1334
EUR	South Africa	1141
EUR	Australia	910
EUR	France	826
EUR	Italy	813
EUR	Canada	716
EUR	New Zealand	668
EUR	United Kingdom	662
EUR	Poland	634
EUR	India	590
EUR	Netherlands	478
EUR	Zimbabwe	419
EUR	Malta	353
EUR	Spain	348
EUR	Kenya	347
EUR	Singapore	328
EUR	Portugal	303
EUR	Iran	258
EUR	Denmark	230
EUR	Malaysia	224
EUR	Sweden	215
EUR	Austria	195
EUR	Egypt	194
EUR	Cyprus	183
EUR	Switzerland	175
EUR	Turkey	164
EUR	Hong Kong	157
EUR	Belgium	156
EUR	Finland	156
EUR	Russia	156
EUR	Zambia	154
EUR	Iraq	148
EUR	Caribbean	144
EUR	Norway	134
EUR	Greece	128
EUR	Czech Republic	123
EUR	Channel Islands	120
EUR	Nigeria	118
EUR	Tanzania	115
EUR	Brazil	114
EUR	Hungary	103
EUR	Argentina	102
EUR	Uganda	102
EUR	Gibraltar	77
EUR	Lithuania	71
EUR	Sri Lanka	71
EUR	Bulgaria	70
EUR	Pakistan	70
EUR	Romania	68
EUR	Israel	66
EUR	Libya	62
EUR	Ukraine	62
EUR	Serbia/Montenegro	54
EUR	Latvia	52
EUR	Yemen	49
EUR	Ghana	48
EUR	Croatia	46
EUR	Bosnia and Herzegovina	41
EUR	Malawi	39
EUR	China	33
EUR	Slovakia	33
EUR	Venezuela	31
EUR	Bahrain	30
EUR	Myanmar (Burma)	30
EUR	Palestine	29
EUR	The Guianas	28
EUR	Lebanon	27
EUR	Bermuda	24
EUR	Sudan	24
EUR	Kuwait	23
EUR	Peru	23
EUR	Mauritius	22
EUR	Algeria	20
EUR	Chile	20
EUR	Indonesia	20
EUR	Colombia	19
EUR	Iceland	19
EUR	Macedonia	18
EUR	Morocco	18
EUR	Japan	17
EUR	Barbados	16
EUR	Uruguay	16
EUR	Congo	15
EUR	Estonia	15
EUR	Ethiopia	15
EUR	Thailand	15
EUR	Bahamas	12
EUR	Tunisia	12
EUR	Albania	11
EUR	Slovenia	11
EUR	Central African Republic	10
EUR	Namibia	10
EUR	Philippines	10
EUR	Cameroon	9
EUR	Ireland	9
EUR	Kazakhstan	9
EUR	Mexico	9
EUR	Mozambique	9
EUR	Pacific Islands	9
EUR	Cuba	8
EUR	Isle of Man	8
EUR	Seychelles	8
EUR	Sierra Leone	8
EUR	Syria	8
EUR	Fiji	7
EUR	Luxembourg	7
EUR	Bangladesh	6
EUR	Belarus	6
EUR	Brunei	6
EUR	Eritrea	6
EUR	Falkland Islands	6
EUR	Faroe Islands	6
EUR	Republic of Kosovo	6
EUR	Saudi Arabia	6
EUR	Angola	5
EUR	Azerbaijan	5
EUR	Belize	5
EUR	Liberia	5
EUR	Madagascar	5
EUR	Georgia	4
EUR	Netherlands Antilles	4
EUR	Armenia	3
EUR	Bolivia	3
EUR	British Indian Ocean Territory	3
EUR	Burundi	3
EUR	El Salvador	3
EUR	Guatemala	3
EUR	Jordan	3
EUR	Niger	3
EUR	Panama	3
EUR	Qatar	3
EUR	Sicily	3
EUR	Somalia	3
EUR	South Georgia and the South Sandwich Islands	3
EUR	Swaziland	3
EUR	Antigua and Barbuda	2
EUR	Aruba	2
EUR	Borneo	2
EUR	Botswana	2
EUR	East Africa	2
EUR	Ecuador	2
EUR	Kurdistan	2
EUR	Paraguay	2
EUR	Serbia	2
EUR	Uzbekistan	2
EUR	West Indies	2
EUR	Afghanistan	1
EUR	Akrotiri and Dhekelia	1
EUR	Cambodia	1
EUR	Crete	1
EUR	Gambia	1
EUR	Guinea	1
EUR	Kyrgyzstan	1
EUR	Macau (Macao)	1
EUR	Madeira	1
EUR	Mauritania	1
EUR	Moldova	1
EUR	Monaco	1
EUR	Nicaragua	1
EUR	Puerto Rico	1
EUR	Rwanda	1
EUR	Samoa	1
EUR	Senegal	1
EUR	Suriname	1
EUR	Taiwan	1
EUR	Tajikistan	1
EUR	Turkmenistan	1
EUR	Vietnam	1
AFR	Caribbean	2304
AFR	Nigeria	1025
AFR	Ghana	872
AFR	Zimbabwe	296
AFR	Barbados	258
AFR	Sierra Leone	207
AFR	The Guianas	169
AFR	Congo	147
AFR	Uganda	131
AFR	Kenya	119
AFR	South Africa	81
AFR	Zambia	62
AFR	Angola	46
AFR	Cameroon	45
AFR	Gambia	39
AFR	Antigua and Barbuda	32
AFR	Ivory Coast	32
AFR	Tanzania	32
AFR	Seychelles	22
AFR	Rwanda	21
AFR	Burundi	19
AFR	Malawi	18
AFR	Central African Republic	16
AFR	Liberia	16
AFR	West Indies	15
AFR	Sudan	13
AFR	United Kingdom	13
AFR	USA	13
AFR	Aruba	12
AFR	Senegal	10
AFR	Togo	10
AFR	Mozambique	9
AFR	Somalia	9
AFR	Guinea	8
AFR	West Africa	8
AFR	Brazil	7
AFR	Bermuda	5
AFR	Botswana	5
AFR	Colombia	5
AFR	France	5
AFR	Belize	4
AFR	Equatorial Guinea	4
AFR	Germany	4
AFR	Mauritius	4
AFR	Netherlands	4
AFR	Netherlands Antilles	4
AFR	Libya	3
AFR	Anguilla	2
AFR	Canada	2
AFR	Cuba	2
AFR	Cyprus	2
AFR	Italy	2
AFR	Lesotho	2
AFR	Niger	2
AFR	Poland	2
AFR	Portugal	2
AFR	Sao Tome and Principe	2
AFR	Suriname	2
AFR	Australia	1
AFR	Belgium	1
AFR	Benin	1
AFR	British Indian Ocean Territory	1
AFR	Burkina	1
AFR	Cape Verde	1
AFR	Channel Islands	1
AFR	Comoros	1
AFR	Guinea-Bissau	1
AFR	Madagascar	1
AFR	Malta	1
AFR	Namibia	1
AFR	Russia	1
AFR	Singapore	1
AFR	Venezuela	1
CSA	India	3379
CSA	Pakistan	1360
CSA	Kenya	1202
CSA	Sri Lanka	668
CSA	Uganda	376
CSA	Mauritius	324
CSA	Tanzania	277
CSA	Iran	267
CSA	Bangladesh	240
CSA	Caribbean	155
CSA	Malaysia	115
CSA	Afghanistan	111
CSA	South Africa	101
CSA	The Guianas	101
CSA	Singapore	65
CSA	Malawi	54
CSA	Myanmar (Burma)	53
CSA	Nepal	40
CSA	Yemen	30
CSA	Zambia	27
CSA	Fiji	26
CSA	Iraq	26
CSA	Zimbabwe	23
CSA	Mozambique	20
CSA	Central African Republic	15
CSA	Somalia	15
CSA	United Kingdom	10
CSA	Saint Helena	7
CSA	Saudi Arabia	7
CSA	Bahrain	6
CSA	British Indian Ocean Territory	6
CSA	East Africa	6
CSA	Germany	6
CSA	Hong Kong	6
CSA	Seychelles	5
CSA	Ethiopia	4
CSA	Madagascar	4
CSA	Netherlands	4
CSA	Nigeria	4
CSA	Brunei	3
CSA	Czech Republic	3
CSA	Kashmir	3
CSA	Kuwait	3
CSA	Rwanda	3
CSA	Sudan	3
CSA	Turkey	3
CSA	USA	3
CSA	Aruba	2
CSA	Congo	2
CSA	France	2
CSA	Guinea	2
CSA	Indonesia	2
CSA	Malta	2
CSA	Pacific Islands	2
CSA	Qatar	2
CSA	Slovakia	2
CSA	Syria	2
CSA	West Indies	2
CSA	Azerbaijan	1
CSA	Bermuda	1
CSA	Canada	1
CSA	China	1
CSA	Cyprus	1
CSA	Djibouti	1
CSA	Egypt	1
CSA	Emirates	1
CSA	Hungary	1
CSA	Israel	1
CSA	Italy	1
CSA	Kyrgyzstan	1
CSA	Lebanon	1
CSA	Libya	1
CSA	Macau (Macao)	1
CSA	Palestine	1
CSA	Pattaya	1
CSA	Philippines	1
CSA	Samoa	1
CSA	Serbia/Montenegro	1
CSA	Sierra Leone	1
CSA	South Georgia and the South Sandwich Islands	1
CSA	Thailand	1
CSA	Uzbekistan	1
EAS	Hong Kong	482
EAS	China	377
EAS	Malaysia	331
EAS	Philippines	320
EAS	Japan	246
EAS	Nepal	121
EAS	Singapore	106
EAS	Thailand	88
EAS	Vietnam	72
EAS	Mauritius	45
EAS	Indonesia	40
EAS	Myanmar (Burma)	40
EAS	South Korea	26
EAS	Taiwan	24
EAS	Caribbean	21
EAS	India	21
EAS	South Africa	16
EAS	USA	12
EAS	New Zealand	11
EAS	The Guianas	11
EAS	Brunei	10
EAS	Seychelles	8
EAS	Cambodia	7
EAS	Brazil	6
EAS	France	6
EAS	Germany	6
EAS	Macau (Macao)	6
EAS	Mongolia	6
EAS	North Korea	6
EAS	Kazakhstan	4
EAS	Canada	3
EAS	Fiji	3
EAS	Laos	3
EAS	Kenya	2
EAS	Kyrgyzstan	2
EAS	Netherlands	2
EAS	Turkey	2
EAS	Zimbabwe	2
EAS	Australia	1
EAS	Ghana	1
EAS	Latvia	1
EAS	Lithuania	1
EAS	Madagascar	1
EAS	Maldives	1
EAS	Mexico	1
EAS	Mozambique	1
EAS	Nigeria	1
EAS	Pacific Islands	1
EAS	Russia	1
EAS	Samoa	1
EAS	Saudi Arabia	1
EAS	Senegal	1
EAS	Tibet	1
EAS	Uganda	1
EAS	United Kingdom	1
EAS	West Indies	1
EAS	Yemen	1
MID	Iraq	159
MID	Cyprus	141
MID	Egypt	115
MID	Somalia	91
MID	Sudan	75
MID	Morocco	74
MID	Algeria	70
MID	Ethiopia	62
MID	Lebanon	49
MID	Eritrea	48
MID	Libya	44
MID	Palestine	30
MID	Yemen	28
MID	Syria	21
MID	Israel	20
MID	South Africa	18
MID	Tunisia	15
MID	Sierra Leone	13
MID	Iran	12
MID	Jordan	12
MID	Turkey	12
MID	Caribbean	11
MID	France	7
MID	Brazil	6
MID	Australia	5
MID	Ghana	5
MID	Kuwait	5
MID	Malta	5
MID	Portugal	5
MID	The Guianas	5
MID	Zimbabwe	5
MID	Burundi	4
MID	Uganda	4
MID	Argentina	3
MID	Congo	3
MID	Kenya	3
MID	Nigeria	3
MID	Seychelles	3
MID	USA	3
MID	Angola	2
MID	Armenia	2
MID	Barbados	2
MID	Gambia	2
MID	Greece	2
MID	Mozambique	2
MID	United Kingdom	2
MID	Zambia	2
MID	Belize	1
MID	Bulgaria	1
MID	Canada	1
MID	Cape Verde	1
MID	Central African Republic	1
MID	Chile	1
MID	Cuba	1
MID	Djibouti	1
MID	Germany	1
MID	India	1
MID	Liberia	1
MID	Malaysia	1
MID	Mauritius	1
MID	Myanmar (Burma)	1
MID	Oman	1
MID	Saudi Arabia	1
AMR	Colombia	221
AMR	Brazil	137
AMR	Mexico	68
AMR	Chile	67
AMR	Peru	57
AMR	Ecuador	34
AMR	Venezuela	31
AMR	Caribbean	29
AMR	Argentina	26
AMR	Bolivia	22
AMR	USA	21
AMR	The Guianas	19
AMR	Belize	8
AMR	Portugal	8
AMR	Costa Rica	5
AMR	France	5
AMR	Spain	5
AMR	Paraguay	4
AMR	Angola	3
AMR	Cuba	3
AMR	Panama	3
AMR	Puerto Rico	3
AMR	Australia	2
AMR	Canada	2
AMR	El Salvador	2
AMR	Guatemala	2
AMR	Italy	2
AMR	Japan	2
AMR	South Africa	2
AMR	Uruguay	2
AMR	Algeria	1
AMR	Antigua and Barbuda	1
AMR	Aruba	1
AMR	Bahamas	1
AMR	Barbados	1
AMR	Denmark	1
AMR	Germany	1
AMR	Greece	1
AMR	India	1
AMR	Morocco	1
AMR	New Zealand	1
AMR	Nigeria	1
AMR	Sweden	1
AMR	United Kingdom	1
AMR	Zambia	1
AMR	Zimbabwe	1
Other	India	20
Other	Kenya	11
Other	Caribbean	9
Other	Pakistan	9
Other	Malaysia	8
Other	Nigeria	7
Other	United Kingdom	7
Other	Australia	6
Other	New Zealand	6
Other	USA	6
Other	Canada	5
Other	France	5
Other	Germany	5
Other	South Africa	5
Other	Ghana	4
Other	Iraq	4
Other	Malta	4
Other	Sri Lanka	4
Other	Zimbabwe	4
Other	Barbados	3
Other	Egypt	3
Other	Hong Kong	3
Other	Iran	3
Other	Italy	3
Other	Netherlands	3
Other	China	2
Other	Colombia	2
Other	Ecuador	2
Other	Finland	2
Other	Philippines	2
Other	Portugal	2
Other	Singapore	2
Other	Spain	2
Other	Sudan	2
Other	Uganda	2
Other	Albania	1
Other	Algeria	1
Other	Austria	1
Other	Belgium	1
Other	Brazil	1
Other	Cyprus	1
Other	Hungary	1
Other	Japan	1
Other	Peru	1
Other	Poland	1
Other	Russia	1
Other	Serbia/Montenegro	1
Other	Sierra Leone	1
Other	Somalia	1
Other	Taiwan	1
Other	Tanzania	1
Other	The Guianas	1
Other	Turkey	1
Other	Vietnam	1
OCE	Fiji	1
OCE	Sri Lanka	1
