## Supplementary Dataset 6 for "Pan-UK Biobank GWAS improves discovery, analysis of genetic architecture, and resolution into ancestry-enriched effects"

Mean	SD	R_GelmanRubin	Pheno
0.015405	0.000474	1.003	biomarkers-30600-both_sexes-irnt
0.011872	0.000242	1.001	biomarkers-30610-both_sexes-irnt
0.012069	0.000339	1.006	biomarkers-30620-both_sexes-irnt
0.013758	0.000299	1.002	biomarkers-30630-both_sexes-irnt
0.002814	1e-04	1.006	biomarkers-30640-both_sexes-irnt
0.008046	0.000244	1.001	biomarkers-30680-both_sexes-irnt
0.004711	0.000153	1.001	biomarkers-30690-both_sexes-irnt
0.020798	0.000449	1.003	biomarkers-30700-both_sexes-irnt
0.013503	0.000301	1	biomarkers-30710-both_sexes-irnt
0.0295	0.000566	1.006	biomarkers-30720-both_sexes-irnt
0.014846	0.000312	1	biomarkers-30730-both_sexes-irnt
0.013662	0.000293	1.001	biomarkers-30750-both_sexes-irnt
0.021854	0.000436	1.002	biomarkers-30760-both_sexes-irnt
0.021664	0.000436	1.002	biomarkers-30770-both_sexes-irnt
0.002441	9.7e-05	1	biomarkers-30780-both_sexes-irnt
0.008359	0.000263	1	biomarkers-30810-both_sexes-irnt
0.009444	0.000215	1	biomarkers-30830-both_sexes-irnt
0.014382	0.000376	1.004	biomarkers-30860-both_sexes-irnt
0.013157	0.000291	1	biomarkers-30870-both_sexes-irnt
0.004765	0.000195	1.002	biomarkers-30890-both_sexes-irnt
0.02212	0.00259	1.077	categorical-120-both_sexes-1
0.02024	0.002302	1.113	categorical-120-both_sexes-9
0.02402	0.001692	1.05	categorical-1210-both_sexes-1210
0.007555	0.001066	1.037	categorical-1418-both_sexes-1
0.010366	0.001177	1.094	categorical-1428-both_sexes-0
0.01614	0.001207	1.04	categorical-1428-both_sexes-1
0.00636	0.001866	1.019	categorical-1468-both_sexes-2
0.024683	0.002264	1.099	categorical-1468-both_sexes-4
0.018615	0.001664	1.077	categorical-1538-both_sexes-0
0.014313	0.001319	1.051	categorical-1538-both_sexes-1
0.011574	0.00154	1.047	categorical-1538-both_sexes-2
0.006119	0.001492	1.044	categorical-1707-both_sexes-1
0.001234	5.3e-05	1.002	categorical-1747-both_sexes-4
0.000323	2.7e-05	1.011	categorical-1747-both_sexes-5
0.023616	0.001269	1.022	categorical-1920-both_sexes-1920
0.023332	0.001331	1.029	categorical-1940-both_sexes-1940
0.027288	0.001951	1.056	categorical-1950-both_sexes-1950
0.026881	0.001631	1.051	categorical-1980-both_sexes-1980
0.016616	0.000468	1.004	categorical-20002-both_sexes-1065
0.005205	0.000465	1.005	categorical-20002-both_sexes-1074
0.00502	0.00024	1.004	categorical-20002-both_sexes-1111
0.002809	0.000161	1.002	categorical-20002-both_sexes-1226
0.009627	0.001593	1.044	categorical-20002-both_sexes-1286
0.011671	0.004483	1.051	categorical-20002-both_sexes-1474
0.024065	0.006797	1.101	categorical-20003-both_sexes-1140865634
0.005772	0.000693	1.017	categorical-20003-both_sexes-1140866738
0.012141	0.003145	1.001	categorical-20003-both_sexes-1140871310
0.00362	0.003416	1.065	categorical-20003-both_sexes-1140874420
0.003797	0.000348	1.01	categorical-20003-both_sexes-1140879802
0.005026	0.0063	1.194	categorical-20003-both_sexes-1140881856
0.004366	0.000324	1.01	categorical-20003-both_sexes-1140884600
0.012067	0.003267	1.112	categorical-20003-both_sexes-1140923346
0.002227	0.000868	1.025	categorical-20003-both_sexes-1141176832
0.002011	0.000151	1.003	categorical-20003-both_sexes-1141191044
0.005874	0.000448	1.009	categorical-20003-both_sexes-1141194794
0.00801	0.000458	1.007	categorical-20004-both_sexes-1478
0.005036	0.000284	1.001	categorical-20004-both_sexes-1479
0.006611	0.003009	1.065	categorical-20004-both_sexes-1480
0.003758	0.000498	1.01	categorical-20004-both_sexes-1483
0.017951	0.001395	1.073	categorical-2010-both_sexes-2010
0.006237	0.000493	1.01	categorical-20107-both_sexes-1
0.015217	0.013127	1.652	categorical-20107-both_sexes-101
0.006252	0.000834	1.022	categorical-20107-both_sexes-3
0.004165	0.000402	1.006	categorical-20107-both_sexes-9
0.013674	0.005534	1.059	categorical-20110-both_sexes-100
0.00542	0.000451	1.012	categorical-20110-both_sexes-9
0.009248	0.003388	1.024	categorical-20111-both_sexes-1
0.017899	0.003079	1.022	categorical-20111-both_sexes-100
0.023893	0.011466	1.528	categorical-20111-both_sexes-101
0.006532	0.00066	1.033	categorical-20111-both_sexes-9
0.03091	0.001366	1.033	categorical-20116-both_sexes-0
0.021001	0.001278	1.028	categorical-20116-both_sexes-1
0.019489	0.001332	1.045	categorical-20116-both_sexes-2
0.024978	0.009727	1.151	categorical-20117-both_sexes-0
0.043398	0.014901	1.376	categorical-20117-both_sexes-2
0.026387	0.001242	1.026	categorical-20160-both_sexes-20160
0.02005	0.00176	1.088	categorical-2020-both_sexes-2020
0.021032	0.001413	1.035	categorical-2040-both_sexes-2040
0.015556	0.001945	1.023	categorical-2129-both_sexes-2129
0.030386	0.002569	1.136	categorical-2188-both_sexes-2188
0.014272	0.003504	1.182	categorical-2207-both_sexes-2207
0.022656	0.001561	1.049	categorical-2257-both_sexes-2257
0.018401	0.000991	1.024	categorical-2316-both_sexes-2316
0.020111	0.002025	1.059	categorical-2335-both_sexes-2335
0.005066	0.00028	1.005	categorical-2443-both_sexes-2443
0.00542	0.003884	1.138	categorical-3606-both_sexes-3606
0.000406	8.9e-05	1.002	categorical-41200-both_sexes-J183
0.046553	0.02	2.207	categorical-41232-both_sexes-10
0.027311	0.004586	1.116	categorical-41244-both_sexes-100
0.005739	0.001456	1.049	categorical-41245-both_sexes-1040
0.006245	0.00053	1.004	categorical-41245-both_sexes-1070
0.016054	0.002503	1.066	categorical-41245-both_sexes-1280
0.006265	0.000495	1.013	categorical-41246-both_sexes-1160
0.016021	0.002401	1.076	categorical-41246-both_sexes-1480
0.02161	0.004617	1.112	categorical-41248-both_sexes-1000
0.019849	0.00652	1.106	categorical-41249-both_sexes-2002
0.005068	0.001037	1.082	categorical-5556-both_sexes-5556
0.047651	0.002617	1.03	categorical-6138-both_sexes-100
0.049075	0.006212	1.121	categorical-6138-both_sexes-2
0.028803	0.002633	1.16	categorical-6138-both_sexes-3
0.028622	0.002954	1.139	categorical-6138-both_sexes-6
0.018782	0.003196	1.055	categorical-6141-both_sexes-1
0.004441	0.001488	1.04	categorical-6141-both_sexes-2
0.014084	0.001682	1.085	categorical-6142-both_sexes-4
0.005971	0.001909	1.114	categorical-6144-both_sexes-1
0.01819	0.001811	1.079	categorical-6145-both_sexes-6
0.017489	0.001428	1.112	categorical-6149-both_sexes-100
0.011978	0.001366	1.04	categorical-6149-both_sexes-3
0.008678	0.001693	1.053	categorical-6149-both_sexes-4
0.020726	0.00125	1.042	categorical-6149-both_sexes-6
0.015809	0.000469	1.007	categorical-6150-both_sexes-100
0.004825	0.000451	1.011	categorical-6150-both_sexes-2
0.015117	0.000445	1.003	categorical-6150-both_sexes-4
0.003719	0.000867	1.028	categorical-6151-both_sexes-7
0.006676	0.00026	1.002	categorical-6152-both_sexes-100
0.005254	0.000259	1.002	categorical-6152-both_sexes-8
0.031275	0.00255	1.105	categorical-6154-both_sexes-100
0.013989	0.00415	1.083	categorical-6154-both_sexes-2
0.021362	0.001713	1.086	categorical-6154-both_sexes-3
0.034824	0.009233	1.095	categorical-6154-both_sexes-5
0.014892	0.001431	1.118	categorical-6155-both_sexes-100
0.00685	0.001438	1.074	categorical-6159-both_sexes-8
0.019283	0.002002	1.089	categorical-6160-both_sexes-1
0.019742	0.00175	1.075	categorical-6160-both_sexes-100
0.00872	0.001416	1.052	categorical-6160-both_sexes-4
0.012453	0.001643	1.07	categorical-6160-both_sexes-5
0.020912	0.002416	1.105	categorical-6162-both_sexes-2
0.01265	0.001372	1.083	categorical-6164-both_sexes-100
0.023512	0.001962	1.084	categorical-6164-both_sexes-2
0.016475	0.00151	1.035	categorical-6164-both_sexes-5
0.013728	0.001567	1.033	categorical-6179-both_sexes-1
0.0158	0.001707	1.087	categorical-6179-both_sexes-100
0.045567	0.022945	2.176	categorical-670-both_sexes-1
0.068831	0.018945	1.71	categorical-680-both_sexes-3
0.018412	0.000482	1.004	continuous-102-both_sexes-irnt
0.026298	0.001246	1.027	continuous-1050-both_sexes
0.033932	0.002994	1.11	continuous-1110-both_sexes
0.02454	0.002261	1.047	continuous-1120-both_sexes
0.011907	0.004278	1.056	continuous-1140-both_sexes
0.02236	0.001035	1.03	continuous-1160-both_sexes
0.041956	0.001836	1.022	continuous-1180-both_sexes
0.02153	0.001253	1.033	continuous-1239-both_sexes
0.038802	0.002256	1.082	continuous-1249-both_sexes
0.013624	0.007928	1.132	continuous-1259-both_sexes
0.024088	0.002163	1.095	continuous-1289-both_sexes
0.018646	0.001262	1.016	continuous-1299-both_sexes
0.018443	0.000923	1.027	continuous-1329-both_sexes
0.013277	0.001263	1.035	continuous-1339-both_sexes
0.020875	0.001375	1.038	continuous-1349-both_sexes
0.027425	0.001474	1.043	continuous-135-both_sexes
0.044144	0.005337	1.152	continuous-1408-both_sexes
0.022283	0.001445	1.034	continuous-1438-both_sexes-irnt
0.021076	0.000867	1.025	continuous-1478-both_sexes
0.018063	0.000977	1.047	continuous-1488-both_sexes-irnt
0.009284	0.000507	1.014	continuous-1498-both_sexes
0.020677	0.001427	1.118	continuous-1548-both_sexes
0.040047	0.000859	1.004	continuous-1697-both_sexes
0.014926	0.000629	1.019	continuous-1757-both_sexes
0.077833	0.00132	1.007	continuous-20015-both_sexes-irnt
0.046637	0.003591	1.103	continuous-20016-both_sexes-irnt
0.043764	0.002858	1.022	continuous-20023-both_sexes-irnt
0.015275	0.002951	1.018	continuous-20519-both_sexes
0.075272	0.00206	1.011	continuous-21001-both_sexes-irnt
0.07513	0.001835	1.014	continuous-21002-both_sexes-irnt
0.062298	0.002813	1.035	continuous-2139-both_sexes-irnt
0.036161	0.001511	1.041	continuous-2178-both_sexes
0.015399	0.000721	1.029	continuous-2217-both_sexes-irnt
0.035959	0.002073	1.052	continuous-2237-both_sexes
0.008974	0.000385	1.011	continuous-2267-both_sexes
0.020278	0.005067	1.037	continuous-2277-both_sexes
0.070909	0.001741	1.015	continuous-23098-both_sexes-irnt
0.047013	0.001154	1.007	continuous-23099-both_sexes-irnt
0.087298	0.002479	1.017	continuous-23100-both_sexes-irnt
0.066856	0.001319	1.009	continuous-23101-both_sexes-irnt
0.064351	0.001294	1.011	continuous-23102-both_sexes-irnt
0.079666	0.002197	1.016	continuous-23104-both_sexes-irnt
0.067129	0.001397	1.014	continuous-23105-both_sexes-irnt
0.062474	0.001447	1.011	continuous-23106-both_sexes-irnt
0.057026	0.001393	1.006	continuous-23107-both_sexes-irnt
0.061664	0.001451	1.009	continuous-23108-both_sexes-irnt
0.065064	0.001514	1.008	continuous-23109-both_sexes-irnt
0.05717	0.00135	1.009	continuous-23110-both_sexes-irnt
0.048021	0.001259	1.018	continuous-23111-both_sexes-irnt
0.04302	0.001	1.003	continuous-23112-both_sexes-irnt
0.065801	0.001395	1.01	continuous-23113-both_sexes-irnt
0.068262	0.001443	1.009	continuous-23114-both_sexes-irnt
0.048005	0.001243	1.016	continuous-23115-both_sexes-irnt
0.042603	0.000972	1.003	continuous-23116-both_sexes-irnt
0.072357	0.001557	1.013	continuous-23117-both_sexes-irnt
0.066217	0.001433	1.01	continuous-23118-both_sexes-irnt
0.043835	0.00107	1.004	continuous-23119-both_sexes-irnt
0.068807	0.002006	1.013	continuous-23120-both_sexes-irnt
0.060851	0.001328	1.01	continuous-23121-both_sexes-irnt
0.063012	0.001362	1.008	continuous-23122-both_sexes-irnt
0.043805	0.001089	1.005	continuous-23123-both_sexes-irnt
0.075072	0.002138	1.016	continuous-23124-both_sexes-irnt
0.062992	0.001367	1.008	continuous-23125-both_sexes-irnt
0.063416	0.00138	1.012	continuous-23126-both_sexes-irnt
0.075657	0.002296	1.014	continuous-23127-both_sexes-irnt
0.060922	0.001219	1.012	continuous-23129-both_sexes-irnt
0.061238	0.001211	1.012	continuous-23130-both_sexes-irnt
0.014265	0.000315	1.001	continuous-30000-both_sexes-irnt
0.017724	0.000368	1.007	continuous-30010-both_sexes-irnt
0.014833	0.000348	1.004	continuous-30020-both_sexes-irnt
0.01523	0.000361	1.003	continuous-30030-both_sexes-irnt
0.011679	0.000243	1	continuous-30040-both_sexes-irnt
0.009799	0.000215	1.002	continuous-30050-both_sexes-irnt
0.002541	0.000138	1.001	continuous-30060-both_sexes-irnt
0.00812	0.000198	1.002	continuous-30070-both_sexes-irnt
0.025986	5e-04	1.004	continuous-30080-both_sexes-irnt
0.024491	0.000488	1.003	continuous-30090-both_sexes-irnt
0.017769	0.000322	1.001	continuous-30100-both_sexes-irnt
0.01027	0.00022	1	continuous-30110-both_sexes-irnt
0.020267	0.000448	1.003	continuous-30120-both_sexes-irnt
0.012964	0.000279	1.004	continuous-30130-both_sexes-irnt
0.010789	0.000259	1.001	continuous-30140-both_sexes-irnt
0.012911	0.000291	1.004	continuous-30150-both_sexes-irnt
0.014572	0.000357	1.005	continuous-30180-both_sexes-irnt
0.008611	0.000198	1.001	continuous-30190-both_sexes-irnt
0.01361	0.00034	1.003	continuous-30200-both_sexes-irnt
0.01176	0.000262	1	continuous-30210-both_sexes-irnt
0.014472	0.000316	1.005	continuous-30240-both_sexes-irnt
0.017154	0.000361	1.006	continuous-30250-both_sexes-irnt
0.008279	0.000194	1.002	continuous-30260-both_sexes-irnt
0.012259	0.000267	1.001	continuous-30270-both_sexes-irnt
0.008543	0.000231	1.002	continuous-30280-both_sexes-irnt
0.016655	0.000353	1.004	continuous-30290-both_sexes-irnt
0.018305	0.00038	1.003	continuous-30300-both_sexes-irnt
0.030425	0.001968	1.074	continuous-30510-both_sexes-irnt
0.018859	0.001442	1.084	continuous-30520-both_sexes-irnt
0.024201	0.001209	1.034	continuous-30530-both_sexes-irnt
0.024605	0.000533	1.004	continuous-3062-both_sexes-irnt
0.024643	0.00057	1.006	continuous-3063-both_sexes-irnt
0.01851	0.00063	1.013	continuous-3064-both_sexes-irnt
0.039913	0.001139	1.011	continuous-3143-both_sexes-irnt
0.01246	0.000291	1.001	continuous-3148-both_sexes-irnt
0.046307	0.002862	1.03	continuous-400-both_sexes-irnt
0.043595	0.002704	1.025	continuous-404-both_sexes-irnt
0.033331	0.001104	1.016	continuous-4079-both_sexes-irnt
0.034572	0.001139	1.019	continuous-4080-both_sexes-irnt
0.005836	0.000216	1.002	continuous-4101-both_sexes-irnt
0.00708	0.00023	1.004	continuous-4104-both_sexes-irnt
0.006155	0.000212	1.001	continuous-4105-both_sexes-irnt
0.007084	0.000229	1.002	continuous-4106-both_sexes-irnt
0.006156	0.000209	1.002	continuous-4123-both_sexes-irnt
0.006046	0.000207	1.004	continuous-4124-both_sexes-irnt
0.006164	0.000209	1.004	continuous-4125-both_sexes-irnt
0.005218	0.000281	1.005	continuous-4194-both_sexes-irnt
0.009914	0.005004	1.058	continuous-4195-both_sexes-irnt
0.033549	0.001146	1.022	continuous-46-both_sexes-irnt
0.03056	0.001012	1.02	continuous-47-both_sexes-irnt
0.03671	0.000876	1.01	continuous-48-both_sexes-irnt
0.070194	0.001917	1.017	continuous-49-both_sexes-irnt
0.008238	0.000296	1.009	continuous-5096-both_sexes-irnt
0.007876	0.000296	1.009	continuous-5097-both_sexes-irnt
0.008816	0.000306	1.011	continuous-5099-both_sexes-irnt
0.056881	0.001485	1.006	continuous-51-both_sexes-irnt
0.00859	0.000297	1.002	continuous-5132-both_sexes-irnt
0.008023	0.00028	1.007	continuous-5135-both_sexes-irnt
0.013804	0.001301	1.059	continuous-699-both_sexes-irnt
0.011191	0.002451	1.023	continuous-709-both_sexes
0.022462	0.002209	1.059	continuous-728-both_sexes
0.052324	0.003653	1.039	continuous-738-both_sexes
0.023701	0.002259	1.093	continuous-864-both_sexes
0.022975	0.00186	1.048	continuous-874-both_sexes-irnt
0.02795	0.001286	1.048	continuous-924-both_sexes
0.031358	0.004087	1.121	continuous-943-both_sexes
0.014536	0.000338	1.001	continuous-AG-both_sexes-irnt
0.045139	0.001392	1.026	continuous-DBP-both_sexes-auto_medadj_irnt
0.04342	0.001303	1.02	continuous-DBP-both_sexes-auto_medadj_raw
0.0389	0.001352	1.012	continuous-DBP-both_sexes-combined_irnt
0.052626	0.001623	1.039	continuous-DBP-both_sexes-combined_medadj_irnt
0.050038	0.001571	1.021	continuous-DBP-both_sexes-combined_medadj_raw
0.037975	0.001298	1.024	continuous-DBP-both_sexes-combined_raw
0.006284	0.000161	1.001	continuous-LDLC-both_sexes-medadj_irnt
0.006107	0.000156	1	continuous-LDLC-both_sexes-medadj_raw
0.033229	0.001106	1.019	continuous-MAP-both_sexes-auto_irnt
0.043112	0.001258	1.009	continuous-MAP-both_sexes-auto_medadj_irnt
0.040928	0.001147	1.012	continuous-MAP-both_sexes-auto_medadj_raw
0.031659	0.001056	1.016	continuous-MAP-both_sexes-auto_raw
0.035353	0.001146	1.018	continuous-MAP-both_sexes-combined_irnt
0.046	0.001159	1.007	continuous-MAP-both_sexes-combined_medadj_irnt
0.044757	0.001124	1.005	continuous-MAP-both_sexes-combined_medadj_raw
0.034011	0.001107	1.019	continuous-MAP-both_sexes-combined_raw
0.014369	0.000331	1.001	continuous-NAP-both_sexes-irnt
0.024077	0.000615	1.008	continuous-PP-both_sexes-auto_irnt
0.026606	0.000666	1.008	continuous-PP-both_sexes-auto_medadj_irnt
0.022912	0.000605	1.013	continuous-PP-both_sexes-auto_raw
0.025569	0.000644	1.005	continuous-PP-both_sexes-combined_irnt
0.033759	0.000857	1.013	continuous-PP-both_sexes-combined_medadj_irnt
0.031625	0.000786	1.002	continuous-PP-both_sexes-combined_medadj_raw
0.024395	0.000615	1.006	continuous-PP-both_sexes-combined_raw
0.041796	0.001186	1.008	continuous-SBP-both_sexes-auto_medadj_irnt
0.039164	0.001097	1.012	continuous-SBP-both_sexes-auto_medadj_raw
0.038435	0.001267	1.013	continuous-SBP-both_sexes-combined_irnt
0.045481	0.001164	1.008	continuous-SBP-both_sexes-combined_medadj_irnt
0.058778	0.002106	1.034	continuous-SBP-both_sexes-combined_medadj_raw
0.035867	0.001119	1.016	continuous-SBP-both_sexes-combined_raw
0.027366	0.001002	1.006	continuous-Smoking-both_sexes-Ever_Never
0.019889	0.000433	1.005	continuous-eGFR-both_sexes-irnt
0.022845	0.000464	1.001	continuous-eGFRcreacys-both_sexes-irnt
0.011608	0.000236	1	continuous-eGFRcys-both_sexes-irnt
0.027704	0.000713	1.005	continuous-whr-both_sexes-irnt
0.007062	0.000377	1.001	icd10-E11-both_sexes
0.011353	0.000992	1.043	icd10-E66-both_sexes
0.010221	0.001718	1.068	icd10-F17-both_sexes
0.012229	0.002414	1.042	icd10-F32-both_sexes
0.009413	0.003747	1.131	icd10-G47-both_sexes
0.00496	0.000304	1.007	icd10-I25-both_sexes
0.00392	0.00033	1.003	icd10-I83-both_sexes
0.009427	0.001297	1.045	icd10-J44-both_sexes
0.005465	0.000363	1.004	icd10-J45-both_sexes
0.015747	0.002878	1.061	icd10-K21-both_sexes
0.013919	0.001404	1.053	icd10-K44-both_sexes
0.000581	0.000108	1.004	icd10-K80-both_sexes
0.005135	0.000509	1.005	icd10-M16-both_sexes
0.012498	0.000956	1.025	icd10-M17-both_sexes
0.007295	0.004586	1.098	icd10-M51-both_sexes
0.003055	0.000476	1.014	icd10-N20-both_sexes
0.018002	0.002297	1.106	icd10-R07-both_sexes
0.00461	0.003857	1.07	icd10-R19-both_sexes
0.014241	0.002945	1.092	icd10-Z72-both_sexes
0.003326	0.000426	1.012	icd10-Z82-both_sexes
0.013021	0.001584	1.086	icd10-Z86-both_sexes
0.012008	0.001998	1.042	icd10-Z88-both_sexes
0.00307	0.000322	1.003	icd10-Z95-both_sexes
0.007419	0.000391	1.011	phecode-250-both_sexes
0.007183	0.000384	1.006	phecode-250.2-both_sexes
0.004254	0.000275	1.002	phecode-272-both_sexes
0.014753	0.001947	1.053	phecode-306-both_sexes
0.010453	0.002953	1.134	phecode-317-both_sexes
0.00942	0.001037	1.022	phecode-318-both_sexes
0.009229	0.003218	1.083	phecode-327-both_sexes
0.006468	0.001429	1.066	phecode-327.3-both_sexes
0.015274	0.00055	1.002	phecode-401-both_sexes
0.015195	0.000557	1.005	phecode-401.1-both_sexes
0.005978	0.000363	1.007	phecode-411-both_sexes
0.003961	0.000261	1.007	phecode-411.4-both_sexes
0.005111	0.000313	1.007	phecode-411.8-both_sexes
0.017354	0.002249	1.048	phecode-418-both_sexes
0.004427	0.000332	1.012	phecode-454.1-both_sexes
0.000722	0.000239	1.019	phecode-459-both_sexes
0.010239	0.001518	1.089	phecode-496.2-both_sexes
0.010827	0.001624	1.082	phecode-496.21-both_sexes
0.01577	0.001679	1.113	phecode-530-both_sexes
0.014563	0.001484	1.082	phecode-530.1-both_sexes
0.014933	0.002193	1.146	phecode-530.11-both_sexes
0.007023	0.000541	1.007	phecode-550-both_sexes
0.01354	0.0013	1.057	phecode-550.2-both_sexes
0.002182	0.000428	1.019	phecode-550.4-both_sexes
0.012426	0.004686	1.003	phecode-558-both_sexes
0.000517	9.9e-05	1.004	phecode-574.1-both_sexes
0.002173	0.000416	1.023	phecode-594.1-both_sexes
0.01802	0.001542	1.073	phecode-716-both_sexes
0.013857	0.001591	1.081	phecode-716.2-both_sexes
0.017984	0.001378	1.028	phecode-716.9-both_sexes
0.009696	0.000892	1.01	phecode-740-both_sexes
0.012317	0.002141	1.094	phecode-760-both_sexes
0.015465	0.003631	1.033	phecode-785-both_sexes
0.008609	0.001242	1.124	phecode-835-both_sexes
0.006794	0.00117	1.045	phecode-960-both_sexes
0.006809	0.001198	1.04	phecode-960.2-both_sexes
0.016479	0.011836	1.248	prescriptions-GABA_agonist|sedative-both_sexes
0.070193	0.031337	1.476	prescriptions-amoxicillin_clavulanic_acid-both_sexes
0.013152	0.007004	1.131	prescriptions-anticonvulsant|voltage-gated_calcium_channel_inhibitor|neuropathy-both_sexes
0.047473	0.012537	1.369	prescriptions-antipyretic-both_sexes
0.008676	0.002923	1.101	prescriptions-antispasmodic-both_sexes
0.010928	0.000972	1.052	prescriptions-bendroflumethiazide-both_sexes
0.004126	0.000379	1.004	prescriptions-biguanides|diabetes-both_sexes
0.015008	0.005142	1.159	prescriptions-citalopram-both_sexes
0.035993	0.016922	2.064	prescriptions-clarithromycin-both_sexes
0.034257	0.016581	1.706	prescriptions-gabapentin-both_sexes
0.001289	6.4e-05	1.005	continuous-1717-both_sexes
0.017465	0.000531	1.003	continuous-20153-both_sexes-irnt
0.048292	0.029397	3.114	continuous-20498-both_sexes
0.010179	0.000445	1.001	continuous-5134-both_sexes-irnt
0.043418	0.048306	2.744	continuous-MAP-both_sexes-manual_medadj_raw
0.058744	0.050488	3.27	continuous-MAP-both_sexes-manual_raw
0.049819	0.049475	2.882	continuous-SBP-both_sexes-manual_medadj_raw
0.015841	0.000517	1.002	biomarkers-30670-both_sexes-irnt
0.040422	0.005261	1.076	categorical-1448-both_sexes-1
0.033188	0.023148	2.783	categorical-1677-both_sexes-1677
0.027933	0.034344	5.072	categorical-1707-both_sexes-2
0.038855	0.004196	1.057	categorical-1970-both_sexes-1970
0.006405	0.000471	1.001	categorical-20002-both_sexes-1220
0.013615	0.017531	1.676	categorical-20004-both_sexes-1477
0.016479	0.013125	1.256	categorical-20107-both_sexes-100
0.012593	0.001475	1.019	categorical-20110-both_sexes-8
0.041826	0.024809	2.683	categorical-20117-both_sexes-1
0.035013	0.012843	1.446	categorical-2473-both_sexes-2473
0.025241	0.03753	5.646	categorical-3393-both_sexes-3393
0.051775	0.033012	2.99	categorical-3571-both_sexes-3571
0.051364	0.014026	1.51	categorical-41247-both_sexes-2000
0.035979	0.014131	1.626	categorical-41250-both_sexes-1000
0.037058	0.014046	1.553	categorical-41251-both_sexes-1000
0.038641	0.035107	3.91	categorical-4293-both_sexes-3
0.042381	0.036892	3.845	categorical-4294-both_sexes-0
0.036256	0.028845	3.064	categorical-4957-both_sexes-4957
0.044716	0.037241	3.382	categorical-5001-both_sexes-5001
0.047165	0.035084	3.516	categorical-5012-both_sexes-5012
0.033505	0.015236	1.515	categorical-6138-both_sexes-4
0.043303	0.030369	3.123	categorical-6138-both_sexes-5
0.036315	0.028067	3.3	categorical-6142-both_sexes-6
0.03284	0.022467	2.888	categorical-6143-both_sexes-3
0.035418	0.006268	1.132	categorical-6144-both_sexes-5
0.054421	0.02574	2.01	categorical-6145-both_sexes-1
0.046035	0.00626	1.113	categorical-6159-both_sexes-100
0.03874	0.007961	1.169	categorical-6159-both_sexes-7
0.054047	0.021057	2.117	categorical-6162-both_sexes-1
0.050336	0.021073	2.241	categorical-6162-both_sexes-3
0.041671	0.022055	2.766	categorical-670-both_sexes-2
0.033569	0.005377	1.157	continuous-1588-both_sexes
0.024847	0.011089	1.267	continuous-20010-both_sexes-irnt
0.014431	0.000666	1.003	continuous-20022-both_sexes-irnt
0.050203	0.033738	2.964	continuous-20409-both_sexes
0.051385	0.029027	2.807	continuous-20485-both_sexes
0.055245	0.029839	2.675	continuous-20508-both_sexes
0.052755	0.02972	2.583	continuous-20515-both_sexes
0.053287	0.027387	2.199	continuous-20520-both_sexes
0.076196	0.002152	1.01	continuous-23128-both_sexes-irnt
0.052206	0.026972	1.947	continuous-398-both_sexes
0.021258	0.000809	1.004	continuous-4100-both_sexes-irnt
0.008568	0.000364	1	continuous-4120-both_sexes-irnt
0.010166	0.000439	1.001	continuous-5098-both_sexes-irnt
0.015437	0.023269	1.265	continuous-5116-both_sexes-irnt
0.010277	0.000446	1.001	continuous-5133-both_sexes-irnt
0.005877	0.000321	1	continuous-5257-both_sexes-irnt
0.05204	0.009113	1.145	continuous-816-both_sexes
0.05737	0.005066	1.08	continuous-845-both_sexes
0.033867	0.006702	1.169	continuous-904-both_sexes
0.028819	0.000816	1.006	continuous-PP-both_sexes-auto_medadj_raw
0.008304	0.013843	1.348	icd10-K42-both_sexes
0.007034	0.008699	1.185	phecode-594-both_sexes
0.028545	0.036257	4.688	phecode-714-both_sexes
0.015251	0.001434	1.03	prescriptions-ACE_inhibitor|anti-hypertensive-both_sexes
0.012359	0.002093	1.03	prescriptions-amlodipine-both_sexes
0.012692	0.001302	1.028	prescriptions-calcium_channel_blocker|dihydropyridine|anti-hypertensive-both_sexes
0.002685	0.002029	1.021	prescriptions-gliclazide-both_sexes
0.01187	0.022104	1.941	prescriptions-latanoprost-both_sexes
0.022999	0.019736	2.541	prescriptions-lipase_inhibitor|obesity-both_sexes
0.027241	0.019484	2.288	prescriptions-mebeverine-both_sexes
0.006581	0.000694	1.002	prescriptions-metformin-both_sexes
0.038234	0.015508	1.692	prescriptions-opioid_analgesic|selective_serotonin_re-uptake_inhibitor|norepinephrine_re-uptake_inhibitor-both_sexes
0.022169	0.019427	1.751	prescriptions-orlistat-both_sexes
0.046966	0.014775	1.392	prescriptions-paracetamol-both_sexes
0.047925	0.025208	2.623	prescriptions-selective_serotonin_re-uptake_inhibitor|SSRI-both_sexes
0.002724	0.001841	1.018	prescriptions-sulfonylurea|diabetes-both_sexes
0.012271	0.001274	1.024	prescriptions-thiazide_diuretic|diuretic-both_sexes
0.039693	0.017079	1.756	prescriptions-tramadol-both_sexes
0.034534	0.021164	2.219	prescriptions-zopiclone-both_sexes
0.042964	0.019914	2.086	prescriptions-beta-lactam_antibiotic|beta-lactamase_inhibitor|antibiotic-both_sexes
